# Detecting epidemic outbreaks with routine blood tests: A comparison of surveillance methods using COVID-19 simulations and real-world seasonal disease data

**DOI:** 10.64898/2026.10.27.26364498

**Authors:** Konstantin A. Klochkov, Irina I. Maslova, Elena N. Ilina, Alexander I. Manolov

## Abstract

Timely detection of an epidemic outbreak is essential for implementing interventions and limiting the spread of the pathogen. The digitalization of healthcare has led to the availability of up-to-date, large-scale data on routinely tested blood parameters. This data can be used to detect the onset of an epidemic, which is particularly important when a new, previously unknown pathogen emerges for which no testing systems are available. In this study, we evaluated the effectiveness of various mathematical approaches for detecting an epidemic based on routinely collected blood test results. The evaluation was performed using both simulated and real-world data. First, we developed the BloodCovasim agent-based model, which defines the dependency of C-reactive protein (CRP) on time for each individual based on the course of their disease and simulates blood analysis. Using synthetic data from thousands of BloodCovasim simulations, we determined the characteristics of different methods of epidemic outbreak detection under controlled conditions. Second, we used the same methods but applied them to real-world data on CRP from Russia during a period of increased seasonal infectious diseases (rhinoviruses, adenoviruses, seasonal coronaviruses) associated with the back-to-school effect. Third, we compared the CRP-based detection method with methods based on a set of inflammatory biomarkers obtained from complete blood count (CBC) results. As a result, we found that the applicability of the methods depends on the volume of incoming data. With large amounts of data, they demonstrate similar results in terms of the probability of detecting an outbreak. As the number of tests decreases, detection methods based on basic statistical tests lose accuracy faster than those based on moving averages, while the AIC-based detector performs best. The use of composite biomarkers increases the probability of detecting an outbreak compared to using CRP alone. These results can help epidemiologists select mathematical approaches based on the volume of incoming data.

**Author summary:** To respond to an epidemic in a timely manner, it is important to detect it early. The traditional approach relies on data on cases and mortality for a specific disease, but these metrics lag behind the actual epidemic situation and require specific tests which may be absent in a case of emerging disease. Routine blood tests (e.g., C-reactive protein, CRP) can be automatically collected to accelerate the detection of an outbreak, however, the methodology for this has been insufficiently studied. In this work, we compared methods based on basic statistical tests and on trend analysis. We developed the BloodCovasim agent-based model, which simulates CRP levels during the COVID-19 pandemic. We also utilized real-world data from Russia during the period of seasonal increase in infectious diseases. We found that the applicability of different detection methods depends on the volume of incoming data. With large data volumes, the detection methods demonstrate similar performance, however, a lack of data has a much smaller impact on trend-based methods. We also found that the use of other inflammatory biomarkers outperforms CRP. The results of our work can be used by epidemiologists when selecting approaches to outbreak detection depending on the volume of incoming data.
