## Supplemental Table 1 for "Detecting epidemic outbreaks with routine blood tests: A comparison of surveillance methods using COVID-19 simulations and real-world seasonal disease data"

data_source	n_dayperson	parameter_id	parameter	test	detector	peak_detection_rate_tp	peak_tp_to_tn_ratio	days_to_50pct_detection	source_file
real_biomarkers	10	1003	AISI	ad	Anderson-Darling	0.104	2.971428571428571		biomarkers_detection_rate_metrics_10.csv
real_biomarkers	10	1003	AISI	led	AIC	0.633	1.4859154929577465	5.917525773194445	biomarkers_detection_rate_metrics_10.csv
real_biomarkers	10	8	CRP	ad	Anderson-Darling	0.094	2.685714285714285		biomarkers_detection_rate_metrics_10.csv
real_biomarkers	10	8	CRP	led	AIC	0.542	1.25754060324826	11.552083333333334	biomarkers_detection_rate_metrics_10.csv
real_biomarkers	10	1009	NLR	ad	Anderson-Darling	0.184	5.575757575757575		biomarkers_detection_rate_metrics_10.csv
real_biomarkers	10	1009	NLR	led	AIC	0.632	1.401330376940133	10.744	biomarkers_detection_rate_metrics_10.csv
real_biomarkers	10	1011	NMR	ad	Anderson-Darling	0.105	3.620689655172413		biomarkers_detection_rate_metrics_10.csv
real_biomarkers	10	1011	NMR	led	AIC	0.542	1.2488479262672811	12.797979797974538	biomarkers_detection_rate_metrics_10.csv
real_biomarkers	10	1010	PLR	ad	Anderson-Darling	0.103	3.029411764705882		biomarkers_detection_rate_metrics_10.csv
real_biomarkers	10	1010	PLR	led	AIC	0.564	1.2674157303370783	9.281690140844908	biomarkers_detection_rate_metrics_10.csv
real_biomarkers	10	1002	SII	ad	Anderson-Darling	0.157	5.233333333333333		biomarkers_detection_rate_metrics_10.csv
real_biomarkers	10	1002	SII	led	AIC	0.646	1.4681818181818185	6.208333333321759	biomarkers_detection_rate_metrics_10.csv
real_biomarkers	10	1001	SIRI	ad	Anderson-Darling	0.144	4.64516129032258		biomarkers_detection_rate_metrics_10.csv
real_biomarkers	10	1001	SIRI	led	AIC	0.625	1.4204545454545454	9.544378698217592	biomarkers_detection_rate_metrics_10.csv
real_biomarkers	50	1003	AISI	ad	Anderson-Darling	0.421	15.035714285714285		biomarkers_detection_rate_metrics_50.csv
real_biomarkers	50	1003	AISI	led	AIC	0.872	1.9595505617977529	2.396984924618056	biomarkers_detection_rate_metrics_50.csv
real_biomarkers	50	8	CRP	ad	Anderson-Darling	0.212	5.435897435897436		biomarkers_detection_rate_metrics_50.csv
real_biomarkers	50	8	CRP	led	AIC	0.665	1.4810690423162585	8.49282296650463	biomarkers_detection_rate_metrics_50.csv
real_biomarkers	50	1009	NLR	ad	Anderson-Darling	0.676	20.484848484848484	12.387323943657409	biomarkers_detection_rate_metrics_50.csv
real_biomarkers	50	1009	NLR	led	AIC	0.839	1.9243119266055044	9.247191011226851	biomarkers_detection_rate_metrics_50.csv
real_biomarkers	50	1011	NMR	ad	Anderson-Darling	0.377	11.424242424242424		biomarkers_detection_rate_metrics_50.csv
real_biomarkers	50	1011	NMR	led	AIC	0.696	1.6186046511627905	10.544378698217592	biomarkers_detection_rate_metrics_50.csv
real_biomarkers	50	1010	PLR	ad	Anderson-Darling	0.284	8.606060606060606		biomarkers_detection_rate_metrics_50.csv
real_biomarkers	50	1010	PLR	led	AIC	0.725	1.68997668997669	0.0	biomarkers_detection_rate_metrics_50.csv
real_biomarkers	50	1002	SII	ad	Anderson-Darling	0.552	19.03448275862069		biomarkers_detection_rate_metrics_50.csv
real_biomarkers	50	1002	SII	led	AIC	0.873	1.93141592920354	3.6363636363541674	biomarkers_detection_rate_metrics_50.csv
real_biomarkers	50	1001	SIRI	ad	Anderson-Darling	0.555	16.81818181818182		biomarkers_detection_rate_metrics_50.csv
real_biomarkers	50	1001	SIRI	led	AIC	0.846	1.8552631578947367	7.837912087905092	biomarkers_detection_rate_metrics_50.csv
real_biomarkers	250	1003	AISI	ad	Anderson-Darling	0.973	31.387096774193548	7.1167434715740745	biomarkers_detection_rate_metrics_250.csv
real_biomarkers	250	1003	AISI	led	AIC	0.991	2.31002331002331	0.7592592592476852	biomarkers_detection_rate_metrics_250.csv
real_biomarkers	250	8	CRP	ad	Anderson-Darling	0.809	23.794117647058822	12.512396694212963	biomarkers_detection_rate_metrics_250.csv
real_biomarkers	250	8	CRP	led	AIC	0.848	1.9360730593607305	8.079741379305556	biomarkers_detection_rate_metrics_250.csv
real_biomarkers	250	1009	NLR	ad	Anderson-Darling	1.0	38.46153846153846	7.58412698412037	biomarkers_detection_rate_metrics_250.csv
real_biomarkers	250	1009	NLR	led	AIC	0.989	2.252847380410022	9.047445255462964	biomarkers_detection_rate_metrics_250.csv
real_biomarkers	250	1011	NMR	ad	Anderson-Darling	0.952	30.70967741935484	10.205495818391205	biomarkers_detection_rate_metrics_250.csv
real_biomarkers	250	1011	NMR	led	AIC	0.919	2.0376940133037693	9.326820603900464	biomarkers_detection_rate_metrics_250.csv
real_biomarkers	250	1010	PLR	ad	Anderson-Darling	0.899	29.0	10.82659713167824	biomarkers_detection_rate_metrics_250.csv
real_biomarkers	250	1010	PLR	led	AIC	0.935	2.2	0.0	biomarkers_detection_rate_metrics_250.csv
real_biomarkers	250	1002	SII	ad	Anderson-Darling	0.998	33.266666666666666	7.6821608040162035	biomarkers_detection_rate_metrics_250.csv
real_biomarkers	250	1002	SII	led	AIC	0.992	2.2545454545454544	0.2842105263078703	biomarkers_detection_rate_metrics_250.csv
real_biomarkers	250	1001	SIRI	ad	Anderson-Darling	0.997	30.21212121212121	7.001152073726852	biomarkers_detection_rate_metrics_250.csv
real_biomarkers	250	1001	SIRI	led	AIC	0.993	2.3146853146853146	6.995502248865741	biomarkers_detection_rate_metrics_250.csv
real_crp	10	8	CRP	ad	Anderson-Darling	0.079	2.1944444444444446		bootstrap_detection_rate_metrics_10.csv
real_crp	10	8	CRP	chow	Chow-test	0.217	1.2055555555555555		bootstrap_detection_rate_metrics_10.csv
real_crp	10	8	CRP	ks	Kolmogorov-Smirnov	0.052	2.260869565217391		bootstrap_detection_rate_metrics_10.csv
real_crp	10	8	CRP	led	AIC	0.516	1.2315035799522671	12.975	bootstrap_detection_rate_metrics_10.csv
real_crp	10	8	CRP	mwu	Mann-Whitney	0.076	1.948717948717949		bootstrap_detection_rate_metrics_10.csv
real_crp	50	8	CRP	ad	Anderson-Darling	0.222	6.342857142857143		bootstrap_detection_rate_metrics_50.csv
real_crp	50	8	CRP	chow	Chow-test	0.284	1.5106382978723405		bootstrap_detection_rate_metrics_50.csv
real_crp	50	8	CRP	ks	Kolmogorov-Smirnov	0.136	5.037037037037037		bootstrap_detection_rate_metrics_50.csv
real_crp	50	8	CRP	led	AIC	0.638	1.402197802197802	8.963157894733797	bootstrap_detection_rate_metrics_50.csv
real_crp	50	8	CRP	mwu	Mann-Whitney	0.198	5.823529411764706		bootstrap_detection_rate_metrics_50.csv
real_crp	250	8	CRP	ad	Anderson-Darling	0.814	23.941176470588232		bootstrap_detection_rate_metrics_250.csv
real_crp	250	8	CRP	chow	Chow-test	0.487	2.735955056179775		bootstrap_detection_rate_metrics_250.csv
real_crp	250	8	CRP	ks	Kolmogorov-Smirnov	0.64	29.090909090909093		bootstrap_detection_rate_metrics_250.csv
real_crp	250	8	CRP	led	AIC	0.853	1.9386363636363635	7.832951945069444	bootstrap_detection_rate_metrics_250.csv
real_crp	250	8	CRP	mwu	Mann-Whitney	0.713	22.28125		bootstrap_detection_rate_metrics_250.csv
synthetic	10	8	CRP	ad	Anderson-Darling	0.161	4.351351351351352		synthetic_detection_rate_metrics_10.csv
synthetic	10	8	CRP	chow	Chow-test	0.727	1.663615560640732	34.094594594583334	synthetic_detection_rate_metrics_10.csv
synthetic	10	8	CRP	ks	Kolmogorov-Smirnov	0.131	4.09375		synthetic_detection_rate_metrics_10.csv
synthetic	10	8	CRP	led	AIC	0.87	2.0	28.35	synthetic_detection_rate_metrics_10.csv
synthetic	10	8	CRP	mwu	Mann-Whitney	0.164	4.96969696969697		synthetic_detection_rate_metrics_10.csv
synthetic	50	8	CRP	ad	Anderson-Darling	0.551	15.305555555555555	47.49180327868056	synthetic_detection_rate_metrics_50.csv
synthetic	50	8	CRP	chow	Chow-test	0.847	1.8948545861297537	25.20792079207176	synthetic_detection_rate_metrics_50.csv
synthetic	50	8	CRP	ks	Kolmogorov-Smirnov	0.443	13.424242424242424		synthetic_detection_rate_metrics_50.csv
synthetic	50	8	CRP	led	AIC	0.996	2.160520607375271	21.0	synthetic_detection_rate_metrics_50.csv
synthetic	50	8	CRP	mwu	Mann-Whitney	0.545	15.138888888888893	47.83870967741898	synthetic_detection_rate_metrics_50.csv
synthetic	250	8	CRP	ad	Anderson-Darling	0.993	31.03125	33.80049875311342	synthetic_detection_rate_metrics_250.csv
synthetic	250	8	CRP	chow	Chow-test	0.934	2.098876404494382	19.65625	synthetic_detection_rate_metrics_250.csv
synthetic	250	8	CRP	ks	Kolmogorov-Smirnov	0.983	28.08571428571428	35.09296482412037	synthetic_detection_rate_metrics_250.csv
synthetic	250	8	CRP	led	AIC	0.996	2.155844155844156	15.419354838703704	synthetic_detection_rate_metrics_250.csv
synthetic	250	8	CRP	mwu	Mann-Whitney	0.992	27.55555555555556	33.829207920787034	synthetic_detection_rate_metrics_250.csv
synthetic	1250	8	CRP	ad	Anderson-Darling	1.0	23.809523809523807	25.71218487394676	synthetic_detection_rate_metrics_1250.csv
synthetic	1250	8	CRP	chow	Chow-test	1.0	2.2522522522522523	12.781249999988423	synthetic_detection_rate_metrics_1250.csv
synthetic	1250	8	CRP	ks	Kolmogorov-Smirnov	1.0	24.390243902439025	26.74780701753472	synthetic_detection_rate_metrics_1250.csv
synthetic	1250	8	CRP	led	AIC	1.0	2.1052631578947367	2.5476190476157408	synthetic_detection_rate_metrics_1250.csv
synthetic	1250	8	CRP	mwu	Mann-Whitney	1.0	23.809523809523807	25.778481012650463	synthetic_detection_rate_metrics_1250.csv
